# Gut microbiome diversity measures for metabolic conditions: a systematic scoping review

**DOI:** 10.1101/2021.06.25.21259549

**Authors:** Chatpol Samuthpongtorn, Tanawin Nopsopon, Krit Pongpirul

## Abstract

**Objective:** Evidence on the association between the gut microbiome and metabolic conditions has been increasing during the past decades. Unlike the straightforward identification of beneficial non-pathogenic bacteria as a potential probiotic for clinical use, the analysis of gut microbiome diversity is more complex and required a better understanding of various measures. We aim to summarize an elaborated list of gut microbiome diversity measures.

**Design:** Systematic search was conducted in three databases: PubMed, Embase, and Cochrane Central Register of Clinical Trials for randomized controlled trials, quasi-experimental and observational studies for the relationship between gut microbiota and metabolic diseases published in 2019 with the English language.

**Results:** The measurement methods of alpha diversity and beta diversity were explored. Of 5929 potential studies, 47 were included in the systematic review (14632 patients). Of 13 alpha diversity measures, the Shannon index was the most commonly used in 37 studies (78.7%), followed by Chao1 index (19 studies), Operational Taxonomic Unit (OTU) richness (15 studies), Simpson index (13 studies), and Abundance-based Coverage Estimators (ACE) index (10 studies). Of 2 beta diversity measures, the UniFrac was the most commonly used in 24 studies (unweighted 17 studies and weighted 16 studies), followed by Bray-Curtis dissimilarity (16 studies).

**Conclusion:** Various measurement of gut microbiome diversity have been used in the literature. All measurements have unique characteristics, advantages, and disadvantages which lead to different usage frequency. The measures were chosen considering cost, simplicity, and types of research.

**Significance of this study:** *What is already known on this subject?:*

▸ Alpha diversity, including Shannon index diversity, chao1 diversity, etc., is the average species diversity within a habitat type at a local scale while beta-diversity, such as Bray-Curtis dissimilarity and UniFrac, indicates the differentiation between microbial communities from different environments.
▸ Alpha- and beta-diversity are the two most diverse measures of gut microbiota diversity with no consensus on which measurement methods should be used in metabolic condition study.

*What are the new findings?:*

▸ Distinct characteristics, advantages, and disadvantages of each microbiome diversity measurement method lead to a variety of usage frequencies in metabolic condition studies. Shannon diversity is the most widely used alpha diversity while there is no predilection for beta diversity.

*How might it impact on clinical practice in the foreseeable future?:*

▸ Further researchers on metabolic condition with microbiome diversity measurement will have impartial evidence on which measurement methods are most rationally appropriate for their studies regarding simplicity, cost, and efficacy.
