## Supplemental table 1 for "Gut microbiome diversity measures for metabolic conditions: a systematic scoping review"

### Sheet: Sheet1
	Diversity index	Inventor	Established year	Description	Pros	Cons
Alpha-diverity	ACE index	Chao, A. and Lee, S.M.	1992	Estimate diversity from abundance data	Useful for rare OTUs/ very accurately and efficiently estimated as long as the sample size is reasonably large	Underestimate if species rich and highly heterogenous assemblages
	ASV richness	N/A	N/A	The number of unique bacterial taxa measured by ASV methods	Outperformed the adopted OTU method concerning community diversity, especially for fungus-related sequences	Need high sequencing depth to capture the community complexity
	Chao index	Anne Chao	1984	Estimate diversity from abundance data	Useful for rare OTUs/ useful when there are many undetectable species in a highly diverse assemblege	Underestimate if species rich and highly heterogenous assemblages
	Faith	Faith. D.P.	1992	Measures of biodiversity that incorporates phylogenetic difference between species	Provide a comparable, evolutionary measure of biodiversity not possible with species count	Lack of sequence data for vast majorityof species, require a molecular lab with basic facillities and sequencing cost can be high
	Fisher's index	Fisher, R.A	1943	Relationship between the number of species and the abundance of each species	Useful for examining the diversity within a group of individuals, rather than pooling together all samples in the group	Not particularly useful for evaluating the dominance or evenness of species
	Good's coverage	Good. I.J	1953	Estimates the percent of an entire species that is represented in a sample	Unbiased algorithmic technique for rarefying samples to a ﬁxed sample coverage instead of a ﬁxed size	Does not tell you whether there is evenness in the species abundance
	Inverse simpson	Edward Simpson	1949	The metric tells us the sum of squares of all abundance ratios	Do not tend to be as affected by sampling effort as the shannon index	Heavily weighted toward the most abundant species in the sample.less sensitive to species richness
	OTU richness	Robert R. Sokal and Peter H. A. Sneath	1963	The count of different species for the sample	Simple, Easy to calculate	Sensitive to sample size
	Observed species	N/A	N/A	The count of unique OTUs in each sample	Easy to calculate	Sensitive to sample size
	Phylogenetic diversity	Faith. D.P.	1992	Takes into consideration the phylogeny of microbes to estimate diversity across a tree	Provide a comparable, evolutionary measure of biodiversity not possible with species count	Lack of sequence data for vast majorityof species, require a molecular lab with basic facillities and sequencing cost can prohibitoy highed.
	Pielou's evenness	Pielou, E.	1966	Measure of relative evenness of species richness	More thorough description of a community's structure can be interpreted	Evenness index that generally varied less in amplitude
	Shannon	Claude Shannon	1948	Summarizes the diversity in the population while assuming all species are represented in a sample and they are randomly sampled. The Shannon index increases as both the richness and evenness of the community increase. Influenced by rare OTUs	Combines richness and diversity,widely used, easy to calculate, useful index for the communtiy which two or three species were dominant	Insensitive measure of the character of the species abundance distribution (evenness)
	Simpson	Edward H. Simpson	1949	Calculate a measure of diversity taking into account the number of taxa as well as the abundance. The simpson index gives more weight to common or dominant species which means a few rare species with only a few representatives will not affect the diversity of the sample	Combines richness and diversity,widely used, easy to calculate	Heavily weighted toward the most abundant species in the sample.less sensitive to species richness
Beta-diversity	UniFrac distances	Catherine Lozupone	2005	Estimates differences between samples or groups based on phylogenetic distance.	Could be used to determine whether communities were significantly different	Should not be used as a distance metric for multivariate statistical analyses.
	unweighted UniFrac distances	Catherine Lozupone	2005	Purely based on sequence distances (does not include abundance information)	Sensitive for detecting richness changes in rare species	Ignores the abundance information in the computation.
	weighted UniFrac Distance	Catherine Lozupone	2005	Branch lengths are weighted by relative abundances (includes both sequence and abundance information)	Incorporates the abundance information and reduces the contribution of rare species	N/A
	Bray-Curtis dissimilarity	J. Roger Bray and John T. Curtis	1957	Measure used to quantify the compositional dissimilarity between two samples or groups. Its value ranges from 0 to 1, where 0 means that the two samples or groups share all species, and 1 means that they do not share any.	Gives more weight to common species	not a real distance
