## Supplemental appendix 2 for "Gut microbiome diversity measures for metabolic conditions: a systematic scoping review"

### Sheet: Sheet1
Author	Country	Alpha-diversity													Beta-diversity
		OTU	Shannon	ACE index	Chao index	Observed species	Simpson	Fisher	Pielou's eveness	ASV	Faith	Phytogenetic diversity	Good coverage	inverse simpson	unweighted UniFrac distances	weighted UniFrac Distance	Bray-Curtis distances
Robinson	Australia	0	1	0	1	0	0	0	0	0	0	0	0	0	0	0	1
Harbison	Australiia	1	0	0	0	0	0	0	0	0	0	0	0	1	0	0	0
Horvath	Austria	0	1	0	1	0	0	0	0	0	0	0	0	0	0	0	1
Liu T	China	1	1	0	1	0	0	0	0	0	0	1	0	0	0	0	0
Lv	China	1	1	1	1	0	1	0	0	0	0	0	1	0	1	1	0
Mushtaq	China	1	1	1	1	1	1	0	0	0	0	0	1	0	0	1	0
Nuli a	China	0	1	0	0	1	0	0	0	0	0	0	0	0	1	0	0
Nuli b	China	0	1	1	1	1	1	0	0	0	0	0	0	0	0	0	0
Qiu	China	0	1	0	1	0	1	0	0	0	0	1	0	0	0	1	1
Tao	China	1	1	1	1	1	1	0	0	0	0	0	0	0	0	1	1
Wang	China	0	1	1	1	1	0	0	0	0	1	0	1	0	1	1	0
Wu	China	0	1	0	0	0	0	0	0	0	0	0	0	0	0	0	1
Xu	China	0	1	1	0	1	1	0	0	0	0	0	0	0	1	1	1
Zhang	China	0	1	0	0	0	0	0	0	0	0	0	0	0	1	0	0
Zhao	China	1	1	0	0	0	0	0	0	0	0	0	0	0	0	0	0
Zheng	China	0	1	0	1	0	1	0	0	0	0	0	0	0	0	0	1
Zhou	China	0	1	1	1	1	1	0	0	0	1	0	0	0	1	0	0
Zuo b	China	0	1	0	1	0	0	0	1	0	0	0	0	0	0	0	0
Cuesta-Zuluaga	Colombia	1	0	0	0	0	0	0	0	0	0	0	0	0	1	1	0
Kern	Denmark	0	1	0	0	0	0	0	0	1	0	0	0	0	0	1	1
Salah	Egypt	1	1	0	0	0	0	0	0	0	0	0	0	0	1	1	0
Olsson	France	1	0	0	1	0	0	0	1	0	0	1	0	0	1	0	0
Seck	France	1	1	0	0	0	0	0	0	0	0	0	0	0	0	0	0
Frost	Germany	0	0	0	0	0	1	0	0	0	0	1	0	0	0	0	1
Kellerer	Germany	1	1	0	0	0	0	0	0	0	0	0	0	0	0	1	0
Ejtahed	Iran	1	0	0	0	0	1	0	0	0	0	0	0	0	0	0	1
Conterno	Italy	0	0	0	1	0	0	0	0	0	0	0	0	0	0	0	1
Ponzo	Italy	0	1	0	1	1	0	0	0	0	0	0	0	0	1	0	0
Uemura	Japan	0	1	0	0	0	1	0	0	0	0	0	0	0	0	0	0
Vera	Mexico	0	1	0	0	0	0	0	0	0	0	0	0	0	1	0	0
Bakker	Netherland	0	0	0	0	0	0	0	0	0	1	0	0	0	0	1	0
vanBommel	Netherland	0	1	0	0	0	0	0	0	0	1	0	0	0	0	0	1
Belkova	Russia	0	1	1	1	0	1	0	0	0	0	0	0	0	0	0	0
Koo	Singapore	0	1	0	0	0	1	0	0	0	0	0	0	0	0	0	1
Velikonja	Slovenia	0	1	0	1	0	0	0	0	0	0	0	0	0	0	1	0
Kim	South korea	0	1	0	0	0	0	0	0	1	1	1	0	0	1	1	1
Romo-Vaquero	Spain	0	0	1	0	0	0	0	0	0	0	0	0	0	0	0	0
Lin	Taiwan	0	0	1	1	0	0	0	0	0	0	0	0	0	0	0	0
Astbury	United Kingdom	0	1	0	0	0	0	0	0	0	0	0	0	0	1	0	0
Faucher	USA	1	1	0	0	0	0	1	0	0	0	0	0	1	1	1	0
Fei	USA	1	1	0	1	0	0	0	0	0	0	0	0	0	1	1	0
Karvonen	USA	1	1	0	0	0	0	0	0	0	0	0	0	0	0	0	0
Maskarinec	USA	0	1	0	0	0	0	0	0	0	0	0	0	0	1	1	0
Schwimmer	USA	0	1	0	0	0	0	0	0	0	0	0	0	0	0	0	1
Shen	USA	0	0	0	0	0	0	0	0	0	1	0	0	0	1	0	0
Stanislawski	USA	0	1	0	0	1	0	0	0	0	1	0	0	0	0	0	0
Sun	USA	0	1	0	0	0	0	0	0	0	0	0	0	0	0	0	1
